# Proteome-wide autoantibody screening and holistic autoantigenomic analysis unveil COVID-19 signature of autoantibody landscape

**DOI:** 10.1101/2024.06.07.24308592

**Authors:** Kazuki M Matsuda, Yoshiaki Kawase, Kazuhiro Iwadoh, Makoto Kurano, Yutaka Yatomi, Koh Okamoto, Kyoji Moriya, Hirohito Kotani, Teruyoshi Hisamoto, Ai Kuzumi, Takemichi Fukasawa, Asako Yoshizaki-Ogawa, Masanori Kono, Tomohisa Okamura, Hirofumi Shoda, Keishi Fujio, Kei Yamaguchi, Taishi Okumura, Chihiro Ono, Yuki Kobayashi, Ayaka Sato, Ayako Miya, Naoki Goshima, Rikako Uchino, Yumi Murakami, Hiroshi Matsunaka, Hiroshi Imai, Shinichi Sato, Rudy Raymond, Ayumi Yoshizaki

## Abstract

This study presents “aUToAntiBody Comprehensive Database (UT-ABCD)”, a comprehensive catalog of autoantibody profiles in 284 human individuals. The subjects include patients diagnosed with Coronavirus disease 2019 (COVID-19; n = 73), systemic sclerosis (SSc; n = 32), systemic lupus erythematosus (SLE; n = 60), anti-neutrophil cytoplasmic antibody-associated vasculitis (AAV; n = 29), atopic dermatitis (AD; n = 26), as well as healthy controls (HC; n = 64). Our investigation employs proteome-wide autoantibody screening (PWAbS) that utilizes 13,352 autoantigens displayed on wet protein arrays (WPAs). Our WPAs display human proteins synthesized *in vitro* utilizing a wheat germ cell-free system, maintained in a hydrated state. Our findings demonstrated significant elevation in the number of IgG autoantibody positivity in COVID-19, SSc, SLE, AAV, and AD patients compared to HCs. Employing machine learning, we distinguished COVID-19 cases with high accuracy based on autoantibody profiles, notably identifying antibodies against proteins encoded by *BCORP1* and *KAT2A* as highly specific to COVID-19 (specificity: 87% and 97%, respectively). Our research highlights the effectiveness of integrating PWAbS and autoantigenomics in exploring immune responses in COVID-19 and other diseases. It provides a deeper understanding of the autoimmunity landscape in human disorders and introduces a new bioresource for further investigation.
