## Extended Table 1 for "Proteome-wide autoantibody screening and holistic autoantigenomic analysis unveil COVID-19 signature of autoantibody landscape"

### Sheet: Sheet1
Extended Table 1. Demographics of the human subjects.
	mild COVID-19 (n=22)	moderate/severe COVID-19 (n=51)	AD (n=26)	AAV (n=29)	SLE (n=60)	SSc (n=32)	HC (n=64)
Basic Demographics
Age, years	50 ± 20	67 ± 14	36 ± 15	70 ± 14	49 ± 14	59 ± 13	40 ± 15
Male	14 (64%)	33 (65%)	16 (62%)	12 (41%)	4 (7%)	6 (19%)	32 (50%)
Disease duration, days	5 ± 2	6 ± 2	9368 ± 4372	1667 ± 2034	6379 ± 5049	1312 ± 1842	NA
Concomitant medications
Corticosteroids	4 (18%)	31 (61%)	0 (0%)	24 (83%)	58 (97%)	4 (13%)	NA
Rituximab	0 (0%)	0 (0%)	0 (0%)	10 (%)	0 (0%)	0 (0%)	NA
Tocilizumab	0 (0%)	0 (0%)	0 (0%)	0 (0%)	0 (0%)	0 (0%)	NA
IVIG	0 (0%)	0 (0%)	0 (0%)	2 (7%)	0 (0%)	0 (0%)	NA
Other immunosuppressants	7 (32%)	5 (10%)	3 (12%)	13 (45%)	40 (67%)	4 (13%)	NA
Continuous variables are shown as mean ± standard deviation; all others are shown as n (%). NA: not applicable.
