## Extended Table 2 for "Proteome-wide autoantibody screening and holistic autoantigenomic analysis unveil COVID-19 signature of autoantibody landscape"

### Sheet: Sheet1
Extended Table 2. Comparison of machine learning frameworks.
Model	ROC-AUC	Accuracy	Precision	Recall	f1-score	MCC
Linear Regression	0.923±0.041	0.863±0.053	0.741±0.121	0.717±0.103	0.722±0.092	0.635±0.120
Ridge Regression	0.925±0.043	0.863±0.053	0.741±0.121	0.717±0.103	0.722±0.092	0.635±0.120
Logistic Regression Normalized	0.937±0.058	0.832±0.091	0.942±0.118	0.410±0.204	0.539±0.182	0.542±0.167
Logistic Regression Standardized	0.920±0.062	0.846±0.090	0.872±0.173	0.552±0.242	0.628±0.183	0.602±0.177
SVM Normalized	0.926±0.065	0.863±0.089	0.897±0.130	0.579±0.216	0.675±0.154	0.640±0.173
SVM Standardized	0.929±0.057	0.849±0.084	0.927±0.117	0.502±0.241	0.613±0.170	0.602±0.167
XGBoost	0.989±0.009	0.926±0.045	0.930±0.114	0.788±0.123	0.842±0.082	0.808±0.099
Mean ± standard deviation by 10-fold cross validation.
