## Extended Table 3 for "Proteome-wide autoantibody screening and holistic autoantigenomic analysis unveil COVID-19 signature of autoantibody landscape"

### Sheet: Sheet1
Extended Table 3. Performance of XGBoost for binary, tertiary, and muti-class classsifications
	Accuracy	Precision	Recall	F1-score	MCC
2-class classification
wiithout sex and age	0.891±0.036	0.889±0.128	0.686±0.105	0.763±0.073	0.713±0.093
with sex and age	0.894±0.038	0.889±0.128	0.698±0.105	0.772±0.078	0.722±0.099
3-class classification
wiithout sex and age	0.830±0.059	0.537±0.163	0.536±0.103	0.530±0.124	0.548±0.155
with sex and age	0.830±0.049	0.502±0.064	0.526±0.064	0.510±0.067	0.548±0.126
7-class classification
wiithout sex and age	0.632±0.089	0.520±0.136	0.522±0.102	0.503±0.111	0.558±0.109
with sex and age	0.670±0.080	0.551±0.093	0.561±0.093	0.537±0.103	0.606±0.097
Mean ± standard deviation by 10-fold cross validation.
