## Extended Table 4 for "Proteome-wide autoantibody screening and holistic autoantigenomic analysis unveil COVID-19 signature of autoantibody landscape"

### Sheet: Sheet1
Extended Table 3. Performance of minimum feature models in 2-class classification.
	ROC-AUC	Accuracy	Precision	Recall	F1-score	MCC
Top 1 features (BCORP1)
Logistic regression	0.883±0.064	0.880±0.048	0.843±0.153	0.714±0.109	0.757±0.076	0.696±0.104
XGBoost	0.848±0.093	0.869±0.045	0.868±0.172	0.646±0.099	0.722±0.065	0.666±0.098
Top 2 features (BCORP1 and KAT2A)
Logistic regression	0.913±0.038	0.872±0.039	0.797±0.136	0.725±0.107	0.746±0.070	0.674±0.094
XGBoost	0.909±0.070	0.869±0.036	0.857±0.157	0.646±0.099	0.720±0.054	0.066±0.082
Top 5 features (BCORP1, KAT2A, RPS4X, BEGAIN, and TRIM21)
Logistiic regression	0.917±0.068	0.891±0.049	0.827±0.139	0.752±0.117	0.778±0.095	0.715±0.127
XGBoost	0.920±0.042	0.905±0.042	0.913±0.111	0.709±0131	0.788±0.089	0.745±0.110
Metrics were calculated by 10-fold cross validation.
