## Extended Table 5 for "Proteome-wide autoantibody screening and holistic autoantigenomic analysis unveil COVID-19 signature of autoantibody landscape"

### Sheet: Sheet1
Extended Table 4. Stratification of the COVID-19 patients with anti-BCORP1 Ab status.
	Anti-BCORP1 Ab elevated (n=58)	Anti-BCORP1 Ab not elevated (n=15)	P values
Basic Demographics
Age, years	61 ± 18	64 ± 15	0.43
Male	35 (60%)	12 (80%)	0.23
BMI	23.6 ± 4.0	22.4 ± 5.0	0.33
Smoking history	24 (41%)	10 (67%)	0.13
COVID-19 severity
Mild	17 (29%)	5 (33%)	0.55
Moderate	31 (53%)	6 (40%)
Severe	10 (17%)	4 (27%)
Concurrent medical status
Hypertension	25 (43%)	5 (33%)	0.57
Dyslipidemia	20 (34%)	4 (27%)	0.76
Diabetes mellitus	21 (36%)	5 (33%)	> 0.99
Chronic respiratory diseases	7 (12%)	4 (27%)	0.22
Chronic kidney diseases	11 (19%)	0 (0%)	0.11
Coronary heart diseases	3 (5%)	2 (13%)	0.27
Chronic heart failure	4 (7%)	1 (7%)	> 0.99
Malignancies	13 (22%)	4 (27%)	0.74
Immunosuppressants use	11 (19%)	2 (13%)	> 0.99
Clinical manifestations
Pneumonitis	49 (84%)	13 (87%)	> 0.99
Oxygen demands	39 (67%)	10 (67%)	> 0.99
Intubation	7 (12%)	4 (27%)	0.22
Thromboembolism	3 (5%)	0 (0%)	> 0.99
CRP, mg/L	68.3 ± 77.1	70.1 ± 92.7	0.91
D-dimer, ng/mL	2.6 ± 6.2	6.2 ± 14.2	0.07
Concomitant medications
Corticosteroids	28 (48%)	7 (47%)	> 0.99
Remdecivir	20 (34%)	5 (33%)	> 0.99
Tocilizumab	0 (0%)	0 (0%)	NA
Baricitinib	0 (0%)	0 (0%)	NA
Values are presented as n (%) for categorical variables and mean ± standard deviation for continuous variables.
P-values were calculated by two-sided Fisher's exact test for categorical variables and two-sided Mann Whitney U test for continuous variables.
NA: not applicable.
