## Extended Table 6 for "Proteome-wide autoantibody screening and holistic autoantigenomic analysis unveil COVID-19 signature of autoantibody landscape"

### Sheet: Sheet1
Extended Table 5. Stratification of the COVID-19 patients with anti-KAT2A Ab status.
	Anti-KAT2A Ab elevated (n=11)	Anti-KAT2A Ab not elevated (n=62)	P values
Basic Demographics
Age, years	62 ± 17	62 ± 18	0.43
Male	6 (55%)	41 (66%)	0.51
BMI	22 ± 4	24 ± 4	0.33
Smoking history	6 (55%)	28 (45%)	> 0.99
COVID-19 severity
Mild	4 (36%)	18 (29%)	0.76
Moderate	6 (55%)	31 (50%)
Severe	1 (9%)	13 (21%)
Concurrent medical status
Hypertension	4 (36%)	26 (42%)	> 0.99
Dyslipidemia	4 (36%)	20 (32%)	> 0.99
Diabetes mellitus	3 (27%)	23 (37%)	0.74
Chronic respiratory diseases	2 (18%)	9 (15%)	0.67
Chronic kidney diseases	1 (9%)	11 (18%)	> 0.99
Coronary heart diseases	0 (0%)	5 (8%)	> 0.99
Chronic heart failure	0 (0%)	5 (8%)	> 0.99
Malignancies	4 (36%)	13 (21%)	0.27
Immunosuppressants use	3 (27%)	10 (16%)	0.4
Clinical manifestations
Pneumonitis	9 (82%)	53 (85%)	0.67
Oxygen demands	7 (64%)	42 (68%)	> 0.99
Intubation	0 (0%)	11 (18%)	0.2
Thromboembolism	1 (9%)	2 (3%)	0.39
CRP, mg/L	73.3 ± 87.9	67.9 ± 79.1	0.91
D-dimer, ng/mL	1.7 ± 1.9	3.5 ± 8.8	0.07
Concomitant medications
Corticosteroids	7 (64%)	28 (45%)	0.33
Remdecivir	5 (45%)	20 (32%)	0.49
Tocilizumab	0 (0%)	0 (0%)	NA
Baricitinib	0 (0%)	0 (0%)	NA
